# Integrating genomic data into test-negative designs for estimating lineage-specific COVID-19 vaccine effectiveness

**DOI:** 10.1101/2025.07.10.25331291

**Authors:** Kevin C. Ma, Diya Surie, Natalie Dean, Clinton R. Paden, Natalie J. Thornburg, Fatimah S. Dawood

**Author notes:** Correspondence: Kevin C. Ma, Centers for Disease Control and Prevention, 1600 Clifton Road, NE, Atlanta, Georgia, USA.

## Abstract

**Background:** SARS-CoV-2 lineage-specific COVID-19 vaccine effectiveness (VE) studies can inform decision-making on whether vaccine composition updates are needed to maintain effectiveness against severe disease as SARS-CoV-2 continues to evolve. Lineage assignment methods in VE test-negative design (TND) studies include sequence-based (whole-genome sequencing), proxy-based (e.g., S-gene target failure during polymerase chain reaction), and period-based (variant predominance time periods) approaches.

**Methods:** We first summarize benefits, challenges (including cost and timeliness), and methodologic considerations related to estimating lineage-specific COVID-19 VE against emerging variants using these different assignment approaches. We then use a deterministic model to illustrate the potential impact of lineage misclassification error on VE estimates in a TND using period-based versus sequence-based lineage assignment across different variant emergence scenarios.

**Results:** Our model suggests period-based analyses may underestimate differences in VE between two lineages due to lineage misclassification error in certain variant circulation scenarios. This effect is most evident during prolonged variant co-circulation or in early time periods following new variant takeover. Using higher predominance thresholds can reduce VE estimate bias in period-based analyses but at the expense of sample size, reducing precision or outright precluding estimation under some scenarios. Period-based VE analyses should therefore consider including sensitivity analyses to characterize robustness of VE estimates to different predominance thresholds.

**Conclusions:** TND studies using sequence-, proxy-, and period-based lineage assignment have contributed substantially towards understanding SARS-CoV-2 variant-mediated vaccine escape, but biases that can affect each study design vary. Our results identify analytic considerations for robust estimation and suggest principles that may translate to other pathogens that undergo continuous antigenic drift.

**Summary:** Whole-genome sequencing, predominance time periods, and genetic proxies are common lineage assignment approaches used to estimate variant-specific COVID-19 vaccine effectiveness. These approaches have varied strengths, costs, and biases that may affect the accuracy and precision of vaccine effectiveness estimates.
