## Supplementary Table 1 for "Integrating genomic data into test-negative designs for estimating lineage-specific COVID-19 vaccine effectiveness"

### Sheet: Period-based 50%
Period-based (50%)
Difference in variant peaks (weeks)	Duration of co-circulation (weeks)	Variant	VE estimate	Standard error	Lower CI	Upper CI	True VE	Difference from true VE	Confidence interval width
2	37	variant 1	37.3	0.355	30.5	43.5	50	-12.7	13
4	36	variant 1	39.2	0.319	33.1	44.8	50	-10.8	11.7
6	26	variant 1	41.3	0.305	35.5	46.5	50	-8.7	11
8	20	variant 1	43.1	0.293	37.5	48.1	50	-6.9	10.6
10	16	variant 1	44.5	0.283	39.3	49.4	50	-5.5	10.1
12	13	variant 1	45.8	0.273	40.7	50.4	50	-4.2	9.7
14	11	variant 1	46.7	0.265	41.8	51.2	50	-3.3	9.4
16	10	variant 1	47.5	0.258	42.7	51.9	50	-2.5	9.2
18	9	variant 1	48.1	0.251	43.4	52.4	50	-1.9	9
20	8	variant 1	48.6	0.246	44	52.8	50	-1.4	8.8
22	7	variant 1	49	0.242	44.4	53.1	50	-1	8.7
24	7	variant 1	49.3	0.238	44.8	53.4	50	-0.7	8.6
26	6	variant 1	49.5	0.235	45	53.6	50	-0.5	8.6
28	5	variant 1	49.7	0.232	45.2	53.7	50	-0.3	8.5
30	5	variant 1	49.8	0.229	45.4	53.8	50	-0.2	8.4
2	37	variant 2	32.9	0.22	27.3	38.1	20	12.9	10.8
4	36	variant 2	30.5	0.22	24.5	36.1	20	10.5	11.6
6	26	variant 2	28.6	0.214	22.6	34.2	20	8.6	11.6
8	20	variant 2	27	0.208	20.9	32.6	20	7	11.7
10	16	variant 2	25.6	0.201	19.6	31.2	20	5.6	11.6
12	13	variant 2	24.6	0.196	18.6	30.1	20	4.6	11.5
14	11	variant 2	23.7	0.19	17.7	29.2	20	3.7	11.5
16	10	variant 2	22.9	0.186	17	28.4	20	2.9	11.4
18	9	variant 2	22.3	0.182	16.5	27.8	20	2.3	11.3
20	8	variant 2	21.8	0.179	16	27.3	20	1.8	11.3
22	7	variant 2	21.4	0.177	15.6	26.8	20	1.4	11.2
24	7	variant 2	21	0.175	15.2	26.5	20	1	11.3
26	6	variant 2	20.8	0.174	14.9	26.2	20	0.8	11.3
28	5	variant 2	20.5	0.172	14.7	26	20	0.5	11.3
30	5	variant 2	20.4	0.171	14.5	25.8	20	0.4	11.3

### Sheet: Period-based 70%
Period-based (70%)
Difference in variant peaks (weeks)	Duration of co-circulation (weeks)	Variant	VE estimate	Standard error	Lower CI	Upper CI	True VE	Difference from true VE	Confidence interval width
4	36	variant 1	42.9	0.767	28.4	54.5	50	-7.1	26.1
6	26	variant 1	44.1	0.433	35.9	51.3	50	-5.9	15.4
8	20	variant 1	45.6	0.372	38.7	51.8	50	-4.4	13.1
10	16	variant 1	46.6	0.33	40.5	52	50	-3.4	11.5
12	13	variant 1	47.1	0.299	41.6	52.1	50	-2.9	10.5
14	11	variant 1	48	0.288	42.7	52.7	50	-2	10
16	10	variant 1	48.6	0.278	43.5	53.2	50	-1.4	9.7
18	9	variant 1	48.6	0.26	43.8	53	50	-1.4	9.2
20	8	variant 1	49	0.254	44.3	53.3	50	-1	9
22	7	variant 1	49.3	0.248	44.7	53.5	50	-0.7	8.8
24	7	variant 1	49.5	0.243	45	53.7	50	-0.5	8.7
26	6	variant 1	49.7	0.239	45.2	53.8	50	-0.3	8.6
28	5	variant 1	49.8	0.236	45.3	53.9	50	-0.2	8.6
30	5	variant 1	49.9	0.232	45.4	53.9	50	-0.1	8.5
4	36	variant 2	26.9	0.313	15.8	36.6	20	6.9	20.8
6	26	variant 2	25.7	0.252	17.4	33.1	20	5.7	15.7
8	20	variant 2	24.3	0.233	16.8	31.2	20	4.3	14.4
10	16	variant 2	23.5	0.218	16.6	30	20	3.5	13.4
12	13	variant 2	22.5	0.211	15.7	28.8	20	2.5	13.1
14	11	variant 2	21.8	0.205	15.1	28	20	1.8	12.9
16	10	variant 2	21.7	0.194	15.4	27.6	20	1.7	12.2
18	9	variant 2	21.3	0.19	15	27	20	1.3	12
20	8	variant 2	20.9	0.186	14.8	26.6	20	0.9	11.8
22	7	variant 2	20.7	0.183	14.6	26.3	20	0.7	11.7
24	7	variant 2	20.5	0.18	14.4	26	20	0.5	11.6
26	6	variant 2	20.3	0.178	14.3	25.9	20	0.3	11.6
28	5	variant 2	20.2	0.176	14.3	25.7	20	0.2	11.4
30	5	variant 2	20.2	0.173	14.3	25.7	20	0.2	11.4

### Sheet: Period-based 90%
Period-based (90%)
Difference in variant peaks (weeks)	Duration of co-circulation (weeks)	Variant	VE estimate	Standard error	Lower CI	Upper CI	True VE	Difference from true VE	Confidence interval width
6	26	variant 1	47.6	2.595	-0.2	72.6	50	-2.4	72.8
8	20	variant 1	48.2	0.835	33.3	59.8	50	-1.8	26.5
10	16	variant 1	48.6	0.508	39.4	56.4	50	-1.4	17
12	13	variant 1	48.8	0.383	41.9	54.9	50	-1.2	13
14	11	variant 1	49.1	0.337	43.1	54.5	50	-0.9	11.4
16	10	variant 1	49.5	0.32	43.7	54.6	50	-0.5	10.9
18	9	variant 1	49.5	0.292	44.3	54.3	50	-0.5	10
20	8	variant 1	49.7	0.281	44.7	54.3	50	-0.3	9.6
22	7	variant 1	49.7	0.263	44.9	54.1	50	-0.3	9.2
24	7	variant 1	49.8	0.256	45.1	54.1	50	-0.2	9
26	6	variant 1	49.9	0.25	45.3	54.1	50	-0.1	8.8
28	5	variant 1	49.9	0.24	45.4	54	50	-0.1	8.6
30	5	variant 1	49.9	0.236	45.5	54	50	-0.1	8.5
6	26	variant 2	22.3	0.489	1.3	38.9	20	2.3	37.6
8	20	variant 2	21.8	0.322	9.2	32.6	20	1.8	23.4
10	16	variant 2	21.4	0.265	11.7	30	20	1.4	18.3
12	13	variant 2	21	0.242	12.4	28.7	20	1	16.3
14	11	variant 2	20.8	0.224	13.1	27.8	20	0.8	14.7
16	10	variant 2	20.7	0.21	13.6	27.2	20	0.7	13.6
18	9	variant 2	20.4	0.204	13.6	26.7	20	0.4	13.1
20	8	variant 2	20.4	0.194	13.9	26.4	20	0.4	12.5
22	7	variant 2	20.3	0.19	13.9	26.1	20	0.3	12.2
24	7	variant 2	20.2	0.186	13.9	26	20	0.2	12.1
26	6	variant 2	20.2	0.18	14.1	25.8	20	0.2	11.7

### Sheet: Sequence-based
Sequence-based
Difference in variant peaks (weeks)	Duration of co-circulation (weeks)	Variant	VE estimate	Standard error	Lower CI	Upper CI	True VE	Difference from true VE	Confidence interval width
2	37	variant 1	50	0.293	44.7	54.8	50	0	10.1
4	36	variant 1	50	0.29	44.7	54.8	50	0	10.1
6	26	variant 1	50	0.288	44.7	54.8	50	0	10.1
8	20	variant 1	50	0.286	44.7	54.8	50	0	10.1
10	16	variant 1	50	0.284	44.7	54.8	50	0	10.1
12	13	variant 1	50	0.282	44.7	54.8	50	0	10.1
14	11	variant 1	50	0.28	44.7	54.8	50	0	10.1
16	10	variant 1	50	0.279	44.7	54.8	50	0	10.1
18	9	variant 1	50	0.277	44.7	54.8	50	0	10.1
20	8	variant 1	50	0.276	44.7	54.8	50	0	10.1
22	7	variant 1	50	0.275	44.7	54.8	50	0	10.1
24	7	variant 1	50	0.274	44.7	54.8	50	0	10.1
26	6	variant 1	50	0.273	44.7	54.8	50	0	10.1
28	5	variant 1	50	0.272	44.7	54.8	50	0	10.1
30	5	variant 1	50	0.271	44.7	54.8	50	0	10.1
2	37	variant 2	20	0.25	12.9	26.6	20	0	13.7
4	36	variant 2	20	0.245	12.9	26.5	20	0	13.6
6	26	variant 2	20	0.241	13	26.5	20	0	13.5
8	20	variant 2	20	0.239	13	26.4	20	0	13.4
10	16	variant 2	20	0.237	13	26.4	20	0	13.4
12	13	variant 2	20	0.235	13	26.4	20	0	13.4
14	11	variant 2	20	0.234	13	26.4	20	0	13.4
16	10	variant 2	20	0.232	13	26.4	20	0	13.4
18	9	variant 2	20	0.231	13	26.4	20	0	13.4
20	8	variant 2	20	0.23	13	26.4	20	0	13.4
22	7	variant 2	20	0.229	13	26.4	20	0	13.4
24	7	variant 2	20	0.228	13	26.4	20	0	13.4
26	6	variant 2	20	0.227	13	26.4	20	0	13.4
28	5	variant 2	20	0.226	13	26.4	20	0	13.4
30	5	variant 2	20	0.225	13	26.4	20	0	13.4
