## Supplementary Table 2 for "Integrating genomic data into test-negative designs for estimating lineage-specific COVID-19 vaccine effectiveness"

### Sheet: Period-based 50%
Period-based (50%)
Weeks after variant 2 reaches 50% prevalence	Variant	VE estimate	Standard error	Lower CI	Upper CI	True VE	Difference from true VE	Confidence interval width
0	variant 1	48.7	0.35	44.8	52.3	50	-1.3	7.5
1	variant 1	48.7	0.345	44.8	52.3	50	-1.3	7.5
2	variant 1	48.7	0.34	44.8	52.3	50	-1.3	7.5
3	variant 1	48.7	0.336	44.8	52.3	50	-1.3	7.5
4	variant 1	48.7	0.332	44.8	52.3	50	-1.3	7.5
5	variant 1	48.7	0.328	44.7	52.3	50	-1.3	7.6
6	variant 1	48.7	0.324	44.7	52.3	50	-1.3	7.6
7	variant 1	48.7	0.321	44.7	52.3	50	-1.3	7.6
8	variant 1	48.7	0.318	44.7	52.3	50	-1.3	7.6
9	variant 1	48.7	0.315	44.7	52.3	50	-1.3	7.6
10	variant 1	48.7	0.312	44.7	52.3	50	-1.3	7.6
11	variant 1	48.7	0.309	44.7	52.3	50	-1.3	7.6
12	variant 1	48.7	0.307	44.7	52.3	50	-1.3	7.6
13	variant 1	48.7	0.304	44.7	52.4	50	-1.3	7.7
14	variant 1	48.6	0.302	44.6	52.4	50	-1.4	7.8
15	variant 1	48.6	0.299	44.6	52.4	50	-1.4	7.8
0	variant 2	35	1.451	8.7	53.7	20	15	45
1	variant 2	32.9	0.995	15	47.1	20	12.9	32.1
2	variant 2	31	0.785	16.6	42.9	20	11	26.3
3	variant 2	29.3	0.656	17	39.8	20	9.3	22.8
4	variant 2	27.8	0.566	17	37.2	20	7.8	20.2
5	variant 2	26.6	0.499	16.9	35.2	20	6.6	18.3
6	variant 2	25.6	0.447	16.8	33.5	20	5.6	16.7
7	variant 2	24.8	0.407	16.7	32.2	20	4.8	15.5
8	variant 2	24.2	0.374	16.6	31.1	20	4.2	14.5
9	variant 2	23.7	0.347	16.6	30.2	20	3.7	13.6
10	variant 2	23.3	0.325	16.6	29.4	20	3.3	12.8
11	variant 2	23	0.306	16.6	28.8	20	3	12.2
12	variant 2	22.7	0.291	16.6	28.4	20	2.7	11.8
13	variant 2	22.5	0.278	16.6	28	20	2.5	11.4
14	variant 2	22.3	0.266	16.6	27.6	20	2.3	11
15	variant 2	22.2	0.256	16.6	27.4	20	2.2	10.8

### Sheet: Period-based 70%
Period-based (70%)
Weeks after variant 2 reaches 50% prevalence	Variant	VE estimate	Standard error	Lower CI	Upper CI	True VE	Difference from true VE	Confidence interval width
2	variant 1	49	0.35	45.1	52.7	50	-1	7.6
3	variant 1	49	0.345	45.1	52.7	50	-1	7.6
4	variant 1	49	0.341	45.1	52.7	50	-1	7.6
5	variant 1	49	0.337	45.1	52.7	50	-1	7.6
6	variant 1	49	0.334	45.1	52.7	50	-1	7.6
7	variant 1	49	0.33	45	52.8	50	-1	7.8
8	variant 1	49	0.327	45	52.8	50	-1	7.8
9	variant 1	49	0.324	45	52.8	50	-1	7.8
10	variant 1	49	0.321	45	52.8	50	-1	7.8
11	variant 1	49	0.318	45	52.8	50	-1	7.8
12	variant 1	49	0.315	45	52.8	50	-1	7.8
13	variant 1	49	0.313	45	52.8	50	-1	7.8
14	variant 1	49	0.31	45	52.8	50	-1	7.8
15	variant 1	49	0.308	45	52.8	50	-1	7.8
2	variant 2	27.4	1.31	0.6	47	20	7.4	46.4
3	variant 2	26	0.893	8.1	40.5	20	6	32.4
4	variant 2	24.9	0.703	10.8	36.8	20	4.9	26
5	variant 2	24	0.589	12.1	34.3	20	4	22.2
6	variant 2	23.3	0.512	12.9	32.5	20	3.3	19.6
7	variant 2	22.8	0.455	13.5	31.1	20	2.8	17.6
8	variant 2	22.4	0.411	13.9	30	20	2.4	16.1
9	variant 2	22	0.377	14.2	29.2	20	2	15
10	variant 2	21.8	0.35	14.5	28.5	20	1.8	14
11	variant 2	21.6	0.328	14.7	27.9	20	1.6	13.2
12	variant 2	21.4	0.309	14.9	27.5	20	1.4	12.6
13	variant 2	21.3	0.294	15	27.1	20	1.3	12.1
14	variant 2	21.2	0.281	15.1	26.9	20	1.2	11.8
15	variant 2	21.1	0.27	15.3	26.6	20	1.1	11.3

### Sheet: Period-based 90%
Period-based (90%)
Weeks after variant 2 reaches 50% prevalence	Variant	VE estimate	Standard error	Lower CI	Upper CI	True VE	Difference from true VE	Confidence interval width
4	variant 1	49.7	0.377	45.4	53.6	50	-0.3	8.2
5	variant 1	49.7	0.373	45.4	53.6	50	-0.3	8.2
6	variant 1	49.7	0.369	45.4	53.6	50	-0.3	8.2
7	variant 1	49.7	0.365	45.4	53.7	50	-0.3	8.3
8	variant 1	49.7	0.361	45.4	53.7	50	-0.3	8.3
9	variant 1	49.7	0.358	45.4	53.7	50	-0.3	8.3
10	variant 1	49.7	0.355	45.4	53.7	50	-0.3	8.3
11	variant 1	49.7	0.352	45.4	53.7	50	-0.3	8.3
12	variant 1	49.7	0.349	45.3	53.7	50	-0.3	8.4
13	variant 1	49.7	0.346	45.3	53.7	50	-0.3	8.4
14	variant 1	49.7	0.343	45.3	53.7	50	-0.3	8.4
15	variant 1	49.7	0.341	45.3	53.7	50	-0.3	8.4
4	variant 2	22.9	1.168	-2.3	42	20	2.9	44.3
5	variant 2	22.3	0.801	5.5	36.1	20	2.3	30.6
6	variant 2	21.9	0.637	8.6	33.2	20	1.9	24.6
7	variant 2	21.5	0.539	10.3	31.3	20	1.5	21
8	variant 2	21.2	0.473	11.4	30	20	1.2	18.6
9	variant 2	21.1	0.424	12.2	29	20	1.1	16.8
10	variant 2	20.9	0.388	12.8	28.3	20	0.9	15.5
11	variant 2	20.8	0.359	13.2	27.7	20	0.8	14.5
12	variant 2	20.7	0.335	13.6	27.2	20	0.7	13.6
13	variant 2	20.6	0.316	13.9	26.9	20	0.6	13
14	variant 2	20.6	0.3	14.1	26.6	20	0.6	12.5
15	variant 2	20.5	0.287	14.3	26.4	20	0.5	12.1

### Sheet: Sequence-based
Sequence-based
Weeks after variant 2 reaches 50% prevalence	Variant	VE estimate	Standard error	Lower CI	Upper CI	True VE	Difference from true VE	Confidence interval width
0	variant 1	50	0.529	45.1	54.5	50	0	9.4
1	variant 1	50	0.514	45.1	54.4	50	0	9.3
2	variant 1	50	0.501	45.2	54.4	50	0	9.2
3	variant 1	50	0.489	45.2	54.4	50	0	9.2
4	variant 1	50	0.479	45.2	54.4	50	0	9.2
5	variant 1	50	0.469	45.2	54.4	50	0	9.2
6	variant 1	50	0.46	45.2	54.4	50	0	9.2
7	variant 1	50	0.452	45.2	54.4	50	0	9.2
8	variant 1	50	0.445	45.2	54.4	50	0	9.2
9	variant 1	50	0.437	45.2	54.4	50	0	9.2
10	variant 1	50	0.431	45.2	54.4	50	0	9.2
11	variant 1	50	0.424	45.1	54.4	50	0	9.3
12	variant 1	50	0.418	45.1	54.4	50	0	9.3
13	variant 1	50	0.413	45.1	54.4	50	0	9.3
14	variant 1	50	0.407	45.1	54.4	50	0	9.3
15	variant 1	50	0.402	45.1	54.4	50	0	9.3
0	variant 2	20	1.604	-7.5	40.5	20	0	48
1	variant 2	20	1.339	-3	37.8	20	0	40.8
2	variant 2	20	1.134	0.5	35.7	20	0	35.2
3	variant 2	20	0.973	3.1	33.9	20	0	30.8
4	variant 2	20	0.847	5.2	32.5	20	0	27.3
5	variant 2	20	0.746	6.9	31.3	20	0	24.4
6	variant 2	20	0.665	8.2	30.3	20	0	22.1
7	variant 2	20	0.6	9.2	29.5	20	0	20.3
8	variant 2	20	0.547	10.1	28.8	20	0	18.7
9	variant 2	20	0.503	10.8	28.3	20	0	17.5
10	variant 2	20	0.467	11.4	27.8	20	0	16.4
11	variant 2	20	0.437	11.8	27.4	20	0	15.6
12	variant 2	20	0.413	12.2	27.1	20	0	14.9
13	variant 2	20	0.392	12.5	26.8	20	0	14.3
14	variant 2	20	0.375	12.8	26.6	20	0	13.8
15	variant 2	20	0.36	13	26.4	20	0	13.4
